# Metagenomic detection of Mimiviridae reads in upper respiratory tract samples of SARS-CoV-2 patients

**DOI:** 10.1101/2024.09.17.24313786

**Authors:** Siddharth Singh Tomar, Krishna Khairnar

**Author notes:** Corresponding author: Correspondence to Krishna Khairnar.

## Abstract

The upper respiratory tract (URT) virome is crucial in respiratory health and response to pathogens. While common respiratory viruses are well-studied, the presence and potential impact of giant DNA viruses, such as Mimiviridae, in the human URT remain underexplored. This study employed a whole genome metagenomics approach to profile the URT virome of 48 SARS-CoV-2-positive patients from central India. Mimiviridae reads were detected in two elderly male patients with severe acute respiratory infection (SARI) or influenza-like illness (ILI), contributing to 24% and 44% of the total virome in their samples. The dominant species were *Acanthamoeba polyphaga mimivirus* and *Moumouvirus*. Although Mimiviridae are not traditionally associated with human respiratory infections, their presence in SARS-CoV-2 patients raises questions about their potential role in co-infections and disease severity, particularly in individuals with ongoing respiratory infections. These findings underscore the need to investigate further giant viruses’ clinical significance, transmission, and pathogenicity in humans. Future research should focus on their epidemiology and the development of improved diagnostic tools to assess their contribution to human health.
