## Supplemental Data 1 for "Metagenomic detection of Mimiviridae reads in upper respiratory tract samples of SARS-CoV-2 patients"

### Sheet: SAMPLE DETAILS
sample_name	uploader	upload_date	overall_job_status	runtime_seconds	total_reads	passed_filters	passed_filters_percent	host_organism	notes	total_ercc_reads	subsampled_fraction	quality_control	compression_ratio	reads_after_bowtie2_ercc_filtered	reads_after_fastp	reads_after_bowtie2_host_filtered	reads_after_hisat2_host_filtered	reads_after_czid_dedup	insert_size_median	insert_size_mode	insert_size_median_absolute_deviation	insert_size_min	insert_size_max	insert_size_mean	insert_size_standard_deviation	insert_size_read_pairs	sample_type	nucleotide_type	collection_date	water_control	collection_location	host_sex	host_age_RANGE
S48	Siddharth TOmar	2024-04-08 04:01:00	COMPLETE	5936	6939256	2025466	29.189	Human		0	0.373129	78.312	1.01	6939256	5434244	5428332	5428324	5360738	167	169	38	40	458	173.413	61.4335	2105	Nasopharyngeal Swab	DNA	2023-04	No	Chandrapur	Female	0-18
S47	Siddharth TOmar	2024-04-08 04:01:00	COMPLETE	17741	7827530	2026716	25.892	Human		208	0.310978	84.362	1.01	7827322	6603308	6517392	6517238	6430760	157	152	39	35	531	162.626	61.6053	29766	Nasopharyngeal Swab	DNA	2023-04	No	Nagpur	Female	19-60
S46	Siddharth TOmar	2024-04-08 04:01:00	COMPLETE	14463	8060408	2039366	25.301	Human		368	0.324409	83.649	1.02	8060040	6742168	6286636	6286412	6165430	175	151	39	35	589	182.712	63.7765	176454	Nasopharyngeal Swab	DNA	2023-04	No	Gadchiroli	Female	61-100
S45	Siddharth TOmar	2024-04-08 04:01:00	COMPLETE	10984	7545960	1371450	18.175	Human		1134	1	79.44	1.02	7544826	5993634	1372500	1371450	1348050	180	152	35	35	604	188.273	61.375	1857945	Nasopharyngeal Swab	DNA	2023-04	No	Chandrapur	Male	0-18
S44	Siddharth TOmar	2024-04-08 04:01:00	COMPLETE	12042	6622414	2031316	30.673	Human		606	0.765159	77.493	1.02	6621808	5131418	2655780	2654762	2613848	168	151	40	35	599	174.595	63.0219	920443	Nasopharyngeal Swab	DNA	2023-04	No	Gadchiroli	Male	19-60
S43	Siddharth TOmar	2024-04-08 04:01:00	COMPLETE	4555	8248562	297110	3.602	Human		1584	1	80.855	1.01	8246978	6668070	297472	297110	293254	173	150	38	35	654	179.583	62.86	2440730	Nasopharyngeal Swab	DNA	2023-04	No	Bhandara	Male	61-100
S42	Siddharth TOmar	2024-04-08 04:01:00	COMPLETE	22667	7932238	2028770	25.576	Human		540	0.438669	80.668	1.01	7931698	6398312	4625974	4624836	4559372	172	153	38	35	595	179.933	63.7216	675824	Nasopharyngeal Swab	DNA	2023-04	No	Nagpur	Female	0-18
S41	Siddharth TOmar	2024-04-08 04:01:00	COMPLETE	17990	8921030	1801760	20.197	Human		2446	1	79.02	1.01	8918584	7047418	1803612	1801760	1779440	160	151	41	35	610	164.888	63.9622	1857949	Nasopharyngeal Swab	DNA	2023-04	No	Nagpur	Female	19-60
S40	Siddharth TOmar	2024-04-08 04:01:00	COMPLETE	14719	5806356	2040512	35.143	Human		230	0.460492	81.776	1.02	5806126	4748002	4431266	4431158	4343142	186	154	42	35	608	196.116	72.0511	126954	Nasopharyngeal Swab	DNA	2023-04	No	Gadchiroli	Female	61-100
S39	Siddharth TOmar	2024-04-08 04:01:00	COMPLETE	5855	6296118	2026438	32.186	Human		16	0.406653	79.215	1.01	6296102	4987484	4983216	4983210	4918462	162	152	42	36	471	168.142	65.4097	1391	Nasopharyngeal Swab	DNA	2023-04	No	Chandrapur	Male	0-18
S38	Siddharth TOmar	2024-04-08 04:01:00	COMPLETE	12166	7203846	818842	11.367	Human		1410	1	79.872	1.01	7202436	5752694	819258	818842	807246	167	151	44	35	630	174.405	68.8379	1814639	Nasopharyngeal Swab	DNA	2023-04	No	Gadchiroli	Male	19-60
S37	Siddharth TOmar	2024-04-08 04:01:00	COMPLETE	8202	8921508	489110	5.482	Human		1350	1	81.27	1.01	8920158	7249448	489618	489110	482726	157	150	35	35	692	161.009	57.414	2394057	Nasopharyngeal Swab	DNA	2023-04	No	Nagpur	Male	61-100
S36	Siddharth TOmar	2024-04-08 04:01:00	COMPLETE	16603	4395958	978318	22.255	Human		968	1	79.981	1.04	4394990	3515134	978426	978318	940284	187	167	35	35	588	194.214	61.3691	1054816	Nasopharyngeal Swab	DNA	2023-04	No	Chandrapur	Female	0-18
S35	Siddharth TOmar	2024-04-08 04:01:00	COMPLETE	21821	4491326	2040062	45.422	Human		198	0.579582	83.486	1.02	4491128	3749462	3519886	3519886	3451008	165	150	43	35	571	174.842	69.4939	83509	Nasopharyngeal Swab	DNA	2023-04	No	Chandrapur	Female	19-60
S34	Siddharth TOmar	2024-04-08 04:01:00	COMPLETE	17700	5188100	2041294	39.346	Human		286	0.529342	80.762	1.02	5187814	4189778	3856506	3856288	3778264	192	157	40	35	587	200.309	69.1073	137318	Nasopharyngeal Swab	DNA	2023-04	No	Nagpur	Female	61-100
S33	Siddharth TOmar	2024-04-08 04:01:00	COMPLETE	9525	7863898	443624	5.641	Human		2598	1	79.678	1.02	7861300	6263744	443858	443624	434294	200	168	44	35	614	210.803	74.3121	2472038	Nasopharyngeal Swab	DNA	2023-04	No	Nagpur	Male	0-18
S32	Siddharth TOmar	2024-04-08 04:01:00	COMPLETE	15927	8972488	2026544	22.586	Human		188	0.270754	84.481	1.01	8972300	7579848	7485022	7484830	7386460	163	150	40	35	502	169.074	64.0415	33740	Nasopharyngeal Swab	DNA	2023-04	No	Nagpur	Male	19-60
S31	Siddharth TOmar	2024-04-08 04:01:00	COMPLETE	16195	6562788	2030002	30.932	Human		266	0.38706	84.352	1.01	6562522	5535592	5244668	5244664	5167182	154	150	39	35	564	159.242	61.6523	100128	Nasopharyngeal Swab	DNA	2023-04	No	Chandrapur	Male	61-100
S30	Siddharth TOmar	2024-04-08 04:01:00	COMPLETE	9091	9550624	2023360	21.186	Human		80	0.255111	83.668	1.01	9550544	7990790	7931284	7931280	7840294	150	151	39	35	539	153.569	59.8632	20006	Nasopharyngeal Swab	DNA	2023-04	No	Nagpur	Female	0-18
S29	Siddharth TOmar	2024-04-08 04:01:00	COMPLETE	6714	10236154	2029330	19.825	Human		350	0.231855	85.852	1.01	10235804	8787606	8752656	8752586	8627628	169	152	45	35	499	177.873	69.8645	12782	Nasopharyngeal Swab	DNA	2023-04	No	Chandrapur	Female	19-60
S28	Siddharth TOmar	2024-04-08 04:01:00	COMPLETE	20068	5015762	2051990	40.911	Human		406	0.614896	82.608	1.03	5015356	4143090	3337506	3337134	3252920	182	154	37	35	582	188.402	63.5026	321699	Nasopharyngeal Swab	DNA	2023-04	No	Nagpur	Female	61-100
S27	Siddharth TOmar	2024-04-08 04:01:00	COMPLETE	13151	5923560	2032036	34.304	Human		226	0.520182	80.66	1.02	5923334	4777762	3906858	3906392	3845046	170	150	41	35	551	178.305	66.86	327159	Nasopharyngeal Swab	DNA	2023-04	No	Nagpur	Male	0-18
S26	Siddharth TOmar	2024-04-08 04:01:00	COMPLETE	17391	6215068	2039092	32.809	Human		686	0.538345	84.544	1.02	6214382	5253900	3788696	3787708	3715334	164	151	41	35	610	169.612	64.3514	530134	Nasopharyngeal Swab	DNA	2023-04	No	Nagpur	Male	19-60
S25	Siddharth TOmar	2024-04-08 04:01:00	COMPLETE	5337	7523202	209666	2.787	Human		1432	1	81.465	1.02	7521770	6127640	209882	209666	206490	154	150	38	35	622	156.51	58.1901	2036043	Nasopharyngeal Swab	DNA	2023-04	No	Bhandara	Male	61-100
S24	Siddharth TOmar	2024-04-08 04:01:00	COMPLETE	13115	5627046	2031434	36.101	Human		224	0.454621	81.928	1.02	5626822	4609936	4468550	4468416	4399708	159	154	37	35	494	162.73	57.3072	49973	Nasopharyngeal Swab	DNA	2023-04	No	Nagpur	Female	0-18
S23	Siddharth TOmar	2024-04-08 04:01:00	COMPLETE	9663	6248686	2030608	32.497	Human		112	0.39703	83.068	1.02	6248574	5190534	5114554	5114492	5037114	158	152	41	35	499	162.9	63.9554	26478	Nasopharyngeal Swab	DNA	2023-04	No	Nagpur	Female	19-60
S22	Siddharth TOmar	2024-04-08 04:01:00	COMPLETE	19141	5697674	2027578	35.586	Human		366	0.517148	84.66	1.01	5697308	4823318	3921338	3920694	3867544	138	150	35	35	538	143.006	53.1474	289487	Nasopharyngeal Swab	DNA	2023-04	No	Nagpur	Female	61-100
S21	Siddharth TOmar	2024-04-08 04:01:00	COMPLETE	9276	6518738	2035154	31.22	Human		72	0.389468	81.628	1.02	6518666	5321058	5225486	5225478	5135136	160	154	40	35	500	165.409	61.9947	34016	Nasopharyngeal Swab	DNA	2023-04	No	Nagpur	Male	0-18
S20	Siddharth TOmar	2024-04-08 04:01:00	COMPLETE	12215	8090308	2024478	25.023	Human		138	0.297256	84.473	1.01	8090170	6833968	6810572	6810554	6727728	154	150	42	36	497	158.511	63.6742	7964	Nasopharyngeal Swab	DNA	2023-04	No	Nagpur	Male	19-60
S19	Siddharth TOmar	2024-04-08 04:01:00	COMPLETE	12508	5492710	2037296	37.091	Human		200	0.449943	83.38	1.02	5492510	4579632	4527918	4527902	4445226	162	164	43	35	513	168.052	65.6288	18426	Nasopharyngeal Swab	DNA	2023-04	No	Nagpur	Male	61-100
S18	Siddharth TOmar	2024-04-08 04:01:00	COMPLETE	18171	9699090	1626738	16.772	Human		2192	1	80.736	1.01	9696898	7828854	1627516	1626738	1608898	111	89	27	35	621	117.744	43.4184	1754429	Nasopharyngeal Swab	DNA	2023-04	No	Nagpur	Female	0-18
S17	Siddharth TOmar	2024-04-08 04:01:00	COMPLETE	6252	9275260	2034836	21.938	Human		480	0.276035	88.791	1.02	9274780	8235134	7372500	7371648	7246126	155	150	37	35	570	158.61	58.0474	297296	Nasopharyngeal Swab	DNA	2023-04	No	Nagpur	Female	19-60
S16	Siddharth TOmar	2024-04-08 04:01:00	COMPLETE	17307	6018850	2034884	33.809	Human		1398	0.595383	83.965	1.02	6017452	5052578	3418204	3417774	3359636	134	152	37	35	572	142.2	57.9141	520411	Nasopharyngeal Swab	DNA	2023-04	No	Nagpur	Female	61-100
S15	Siddharth TOmar	2024-04-08 04:01:00	COMPLETE	12875	8726346	2022900	23.182	Human		56	0.275118	84.604	1.01	8726290	7382772	7352894	7352856	7269772	165	160	41	36	578	171.288	64.6881	10744	Nasopharyngeal Swab	DNA	2023-04	No	Nagpur	Male	0-18
S14	Siddharth TOmar	2024-04-08 04:01:00	COMPLETE	18346	4935294	2061188	41.764	Human		538	0.817242	83.672	1.03	4934756	4128988	2522276	2522126	2447166	172	151	40	35	580	179.864	64.8419	612850	Nasopharyngeal Swab	DNA	2023-04	No	Bhandara	Male	19-60
S13	Siddharth TOmar	2024-04-08 04:01:00	COMPLETE	15054	7028752	2032080	28.911	Human		68	0.37635	82.446	1.02	7028684	5794896	5399700	5399446	5314512	169	155	41	35	545	176.73	66.3535	147173	Nasopharyngeal Swab	DNA	2023-04	No	Nagpur	Male	61-100
S12	Siddharth TOmar	2024-04-08 04:01:00	COMPLETE	12213	7338940	2027324	27.624	Human		208	0.428999	79.916	1.01	7338732	5864800	4726360	4725706	4662018	162	151	43	35	568	167.924	65.4172	406855	Nasopharyngeal Swab	DNA	2023-04	No	Nagpur	Female	0-18
S11	Siddharth TOmar	2024-04-08 04:01:00	COMPLETE	13236	7939688	2024976	25.504	Human		176	0.318647	81.287	1.01	7939512	6453752	6355042	6354914	6275970	160	153	39	35	502	164.975	60.6432	35018	Nasopharyngeal Swab	DNA	2023-04	No	Nagpur	Female	19-60
S10	Siddharth TOmar	2024-04-08 04:01:00	COMPLETE	12615	8162080	2025632	24.818	Human		92	0.305892	81.928	1.01	8161988	6686988	6622148	6622054	6537888	155	153	42	35	493	159.209	62.4757	22040	Nasopharyngeal Swab	DNA	2023-04	No	Nagpur	Female	61-100
S09	Siddharth TOmar	2024-04-08 04:01:00	COMPLETE	11462	8487652	2026016	23.87	Human		174	0.290067	83.594	1.01	8487478	7095018	6984778	6984650	6895498	171	157	41	35	514	177.669	65.2694	41093	Nasopharyngeal Swab	DNA	2023-04	No	Nagpur	Male	0-18
S08	Siddharth TOmar	2024-04-08 04:01:00	COMPLETE	12039	8101146	2026062	25.01	Human		232	0.31122	81.949	1.01	8100914	6638618	6510184	6510062	6425778	167	150	42	35	543	173.901	66.1689	47194	Nasopharyngeal Swab	DNA	2023-04	No	Nagpur	Male	19-60
S07	Siddharth TOmar	2024-04-08 04:01:00	COMPLETE	20238	6787352	2031228	29.927	Human		512	0.766829	81.208	1.02	6786840	5511436	2649694	2648866	2608046	144	151	40	35	628	149.446	59.995	943263	Nasopharyngeal Swab	DNA	2023-04	No	Nagpur	Male	61-100
S06	Siddharth TOmar	2024-04-08 04:01:00	COMPLETE	2149	4909382	77024	1.569	Human		700	1	80.367	1.01	4908682	3944960	77052	77024	75952	184	151	42	35	640	200.358	77.7385	1563203	Nasopharyngeal Swab	DNA	2023-04	No	Wardha	Female	0-18
S05	Siddharth TOmar	2024-04-08 04:01:00	COMPLETE	10839	7539696	2025908	26.87	Human		92	0.342756	79.021	1.01	7539604	5957832	5910676	5910638	5835534	165	157	48	35	500	172.953	72.72	16812	Nasopharyngeal Swab	DNA	2023-04	No	Nagpur	Female	19-60
S04	Siddharth TOmar	2024-04-08 04:01:00	COMPLETE	10036	8937394	2025904	22.668	Human		120	0.282765	82.175	1.01	8937274	7344186	7164788	7164630	7072370	171	150	45	35	527	177.456	70.1887	66148	Nasopharyngeal Swab	DNA	2023-04	No	Nagpur	Female	61-100
S03	Siddharth TOmar	2024-04-08 04:01:00	COMPLETE	8804	10579460	2031920	19.206	Human		64	0.246783	78.12	1.02	10579396	8264644	8233674	8233640	8104196	182	171	35	37	490	190.814	62.2589	12468	Nasopharyngeal Swab	DNA	2023-04	No	Nagpur	Male	0-18
S02	Siddharth TOmar	2024-04-08 04:01:00	COMPLETE	14410	6315864	2030596	32.151	Human		112	0.437783	75.835	1.02	6315752	4789534	4638412	4638358	4568076	163	155	41	35	500	168.757	63.8801	54509	Nasopharyngeal Swab	DNA	2023-04	No	Nagpur	Male	19-60
S01	Siddharth TOmar	2024-04-08 04:01:00	COMPLETE	22183	7691318	2026418	26.347	Human		136	0.321549	82.258	1.01	7691182	6326614	6302074	6302052	6220808	136	96	42	35	492	144.901	63.2674	7853	Nasopharyngeal Swab	DNA	2023-04	No	Nagpur	Male	61-100

### Sheet: VIRUS HITS
Genus	Taxon	S1	S2	S3	S4	S5	S6	S7	S8	S9	S10	S11	S12	S13	S14	S15	S16	S17	S18	S19	S20	S21	S22	S23	S24	S25	S26	S27	S28	S29	S30	S31	S32	S33	S34	S35	S36	S37	S38	S39	S40	S41	S42	S43	S44	S45	S46	S47	S48
Capripoxvirus	Lumpy skin disease virus	0	0	0	0	0	0	0	0	0	0	0	0	0	0	0	0	17.1864	10.5188	336.258	2.495	25.9964	52.9468	70.5397	19.1551	342.871	160.216	14.2801	329.775	15.5906	7.3878	1440.89	1.6466	2.7985	0.3641	8.0677	6.5984	0	4.7206	0	0	0.2243	1.7244	0	0.7895	0	0	0	0
Gammaretrovirus	Murine leukemia virus	0	3.2551	0	0	0.7739	0	1.5372	0	0	0	0	0.6353	0	30.9951	0	1.9538	0	0.5156	0.8093	0	1.5755	0.6788	3.2247	0	0.5318	2.9891	0.6491	4.5397	0	0	2.3621	0	1.0176	0	10.3727	3.6405	0.4484	3.0545	0	0	0	0.5748	0	0.7895	1.0603	0.7649	0	0
Orthohepadnavirus	Hepatitis B virus	0	0	0	0	0	0	1.9215	0	0	0	1.5811	0	0	4.4633	0	1.6747	1.5624	0.2063	0.8093	0	0.7878	0.6788	1.6123	0	0.5318	1.1956	0	3.2426	0	0	5.5116	0	0	0	3.0734	0.4551	0	0.4165	0	0.748	0	0.5748	0.2425	0	0	0.7649	0	0
Tupanvirus	Tupanvirus soda lake	0	0	63.9647	0	0	0	0	0	0	0	0	0	0	0	0	0	0	0	0	0	662.121	0	0	0	0	0	0	0	0	0	0	0	0	0	0	0	0	0	0	0	0	0	0	0	0	0	0	0
Mimivirus	Mimivirus sp. SH	0	0	29.4927	0	0	0	0	0	0	0	0	0	0	0	0	0	0	0	0	0	506.536	0	0	0	0	0	0	0	0	0	0	0	0	0	0	0	0	0	0	0	0	0	0	0	0	0	0	0
Mimivirus	Megavirus chiliensis	0.4044	0	15.7039	0	0	0	0	0	0	0	0	0	0	0	0	0	0	0	0	0	239.876	0	0	0	0	0	0	0	0	0	0	0	0	0	0	0	0	0	0	0	0	0	0	0	0	0	0	0
Mimivirus	Megavirus courdo7	0	0	9.1925	0	0	0	0	0	0	0	0	0	0	0	0	0	0	0	0	0	285.173	0	0	0	0	0	0	0	0	0	0	0	0	0	0	0	0	0	0	0	0	0	0	0	0	0	0	0
Mimivirus	Acanthamoeba polyphaga mimivirus	0	0	18.002	0.7914	0	0	0	0	0	0	0	0	0	0	0	0	0	0.1031	0	0	136.284	0	0	0	0	0	0	0	0	0	0	0	0	0	0	0	0	0	0	0	0	0	0	0	0	0	0	0
Mimivirus	Acanthamoeba castellanii mamavirus	0	0	9.5756	0	0	0	0	0	0	0	0	0	0	0	0	0	0	0	0	0	61.0522	0	0	0	0	0	0	0	0	0	0	0	0	0.3641	0	0	0	0	0	0	0	0	0	0	0	0	0	0
Mimivirus	Bandra megavirus	0	0	6.5114	0	0	0	0	0	0	0	0	0	0	0	0	0	0	0	0	0	72.4748	0	0	0	0	0	0	0	0	0	0	0	0	0	0	0	0	0	0	0	0	0	0	0	0	0	0	0
Mimivirus	Mimivirus U306	0	0	1.5321	0	0	0	0	0	0	0	0	0	0	0	0	0	0	0	0	0	26.3903	0	0	0	0	0	0	0	0	0.4104	0	0	0	0	0	0	0	0	0	0	0.2243	0	0	0	0	0	0	0
Catovirus	Catovirus CTV1	0	0	1.9151	0	0	0	0	0	0	0	0	0	0	0	0	0	0	0	0	0	20.8759	0	0	0	0	0	0	0	0	0	0	0	0	0	0	0	0	0	0	0	0	0	0	0	0	0	0	0
Klosneuvirus	Klosneuvirus KNV1	0	0	1.9151	0	0	0	0	0	0.8124	0	0	0	0	0	0	0	0	0	0	0	15.3615	0	0	0	0	0	0	0	0	0	0	0	0	0	0	0	0	0	0	0	0	0	0	0	0	0	0	0
Alphapapillomavirus	Alphapapillomavirus 9	0	0	0.766	0	0	0	0	0	0	0	0	0	0	0.4959	0	0	0	0	1.6186	0	0	0	0	0	0	1.7935	0	0.6485	0	0	0	0	1.0176	0	2.3051	3.6405	0	0.8331	0	0.748	0	0	0	0	0.5302	1.5298	0	0
Simplexvirus	Human alphaherpesvirus 2	0	0.3617	0	0	1.9348	0	0	0	0	0	0.3953	0	0.7561	0	0	0	0	0.6188	0	0.4158	0	0	0	0	0	0	0	0	0	0	0.3937	0	0.1272	0	0	0	0.4484	0	0	1.1221	0.2243	0	0	0	0	0.3824	0	0.3862
Cytomegalovirus	Cercopithecine betaherpesvirus 5	1.6174	0	0	0	0	0	0	0	0	0	0	0.3176	0	0	0	0.2791	0	0	0	0	0	0	0	0	0	0	1.9473	0	0	0.4104	0	0	0	0	0	0	0	0	0	0	0	0	0	0	0.2651	0	0	0
Ampunavirus	Ralstonia virus RSPI1	2.0218	0	0	0	0	0	0	0	0	0	0	0	0	0	0	0	0	0	0	0	0	0	0	0	0	0	0.3245	0	0	0	0	0	0	0	0	0	0	0	0	0	0	0	0	0	0	0	0	0
Baoshanvirus	Staphylococcus virus BS1	0	0	0	0	0	0	0	0	0	0	0	0	0	0	0	0	0	0	0	0	0	0	0	0	0	0	0	0	0	0	0	0	1.2721	0	0	0	0	0.5554	0.7812	0.374	0	0	0	0	0	0.7649	0	0
Harbinvirus	Lactobacillus virus Semele	0	0	0	0	0	0	0	0	0	0	0	0	0	0	0	0	0	0.2063	0	0	0	1.3576	0	0.7818	0	0	0	0	0	0	0	0	0	0	0.3842	0.2275	0	0	0	0	0	0	0	0	0	0	0	0
Harbinvirus	Lactobacillus virus Lpa804	0	0	0	0	0	0	0	0	0	0	0	0	0	0	0	0	0	0.4125	0	0	0	1.697	0	0	0	0	0	0	0	0	0	0	0	0	0	0	0.2242	0	0	0	0	0	0	0	0	0	0	0
Harbinvirus	Lactobacillus virus Bacchae	0	0	0	0	0	0	0.3843	0	0	0	0	0	0	0.4959	0	0	0	0.6188	0	0	0	0	0	0	0	0	0	0	0	0	0	0	0	0	0	0.6826	0.4484	0	0	0	0	0	0	0	0	0	0	0
Twortvirus	Staphylococcus virus Twort	0	0	0	0	0	0.4074	0	0	0	0	0	0	0	0	0	0	0	0	0	0	0	0	0	0	0	0	0	0	0	0	0.7874	0.4116	0	0	0	0	0	0	0	0	0.2243	0	0	0	0	0	0	0
Silviavirus	Staphylococcus virus Remus	0	0	0	0	0	0	0	0	0	0	0.7905	0	0	0	0	0	0	0	0	0	0	0	0	0	0	0	0	0	0	0	0	0	0	0	0.7684	0	0	0	0	0	0	0	0	0	0	0	0	0
Kayvirus	Staphylococcus virus G1	0	0	0	0	0	0	0	0	0	0	0	0	0	0	0	0	0	0	0	0	0	0	0	0	0	0	0	0	0	0	0	0	0	0	0.7684	0	0	0.2777	0	0	0	0	0	0	0	0	0	0
Simplexvirus	Human alphaherpesvirus 1	0	0	0	0	0	0	0	0	0	0	0	0	0	0	0	0	0	0	0	0	0	0	0	0	0	0	0	0	0	0	0	0	0.2544	0	0.7684	0	0	0	0	0	0	0	0	0	0	0	0	0
Gemykibivirus	Human associated gemykibivirus 2	0	0	0	0	0	0	0	0	0	0	0	0	0	0	0	0	0	0	0	0	0	0	0	0	0	0	0	0	0	0	0	0	0	0	0.7684	0	0	0	0	0	0	0	0	0	0	0	0	0
Indivirus	Indivirus ILV1	0	0	0	0	0	0	0	0	0	0	0	0.3176	0	0	0	0	0	0	0	0	0	0	0.4031	0	0	0	0	0	0	0	0	0	0	0	0.3842	0	0	0	0	0.374	0	0	0	0	0	0	0	0
Varicellovirus	Bovine alphaherpesvirus 5	0	0	0	0	0	0	0	0	0	0	0	0	0	0	0	0	0	0	0	0	0	0	0.8062	0	0	0	0	0	0	0	0	0	0	0	0	0	0	0	0	0	0	0	0	0	0	0	0	0
Ranavirus	Short-finned eel ranavirus	0	0	0	0	0	0	0	0	0	0	0	0	0	0	0	0	0	0	0	0	0	0	0.8062	0	0	0	0	0	0	0	0	0	0	0	0	0	0	0	0	0	0	0	0	0	0	0	0	0
Harbinvirus	Lactobacillus virus Bromius	0	0	0	0	0	0	0	0	0	0	0	0	0	0	0	0	0	0.2063	0	0	0	0	0	0	0	0	0	0	0	0	0	0	0	0	0.3842	0	0	0	0	0	0	0	0	0	0.2651	0.3824	0	0
Sepunavirus	Staphylococcus virus SEP1	0	0	0	0	0	0	0	0	0	0	0	0	0	0	0	0	0	0	0	0	0	0	0	0	0.3988	0	0	0	0	0	0	0	0	0	0	0	0	0	0	0	0	0	0	0	0	0.3824	0	0
Koutsourovirus	Enterobacter virus KDA1	0	0	0	0	0	0	0	0	0	0	0	0	0	0	0	0	0	0	0	0	0	0	0	0	0	0	0	0	0	0	0	0	0	0	0	0	0	0	0	0	0	0	0	0	0	0.7649	0	0
Begomovirus	Squash leaf curl China virus	0	0	0	0	0	0	0	0	0	0	0	0	0	0	0	0	0	0	0	0	0	0	0	0	0	0	0	0	0	0	0	0	0	0	0	0	0	0	0	0	0	0	0	0	0	0.7649	0	0
Betaentomopoxvirus	Amsacta moorei entomopoxvirus	0	0	0	0	0	0	0	0	0	0	0.3953	0	0	0	0	0	0	0	0	0	0	0	0	0	0	0	0	0	0	0	0	0	0	0	0.3842	0	0	0	0	0	0	0	0	0	0.2651	0	0	0
Varicellovirus	Cervid alphaherpesvirus 1	0	0	0	0	0	0	0	0	0	0	0.3953	0	0	0	0	0	0	0	0	0	0	0	0	0	0	0	0	0	0	0	0	0	0	0	0	0	0	0	0	0	0	0	0	0	0	0	0	0
Caeruleovirus	Bacillus virus Deepblue	0	0	0	0	0	0	0	0	0	0	0.3953	0	0	0	0	0	0	0	0	0	0	0	0	0	0	0	0	0	0	0	0	0	0	0	0	0	0	0	0	0	0	0	0	0	0	0	0	0
Betapapillomavirus	Betapapillomavirus 1	0	0	0	0	0	0	0.1921	0	0	0	0	0	0	0	0	0	0	0	0	0	0	0	0	0	0	0	0	0	0	0	0	0	0	0	0	0.4551	0	0	0	0	0	0	0	0	0	0	0	0
Begomovirus	Chilli leaf curl virus	0	0	0	0	0	0	0	0	0	0	0	0	0	0	0	0	0	0	0	0	0	0	0	0	0	0	0	0	0	0	0	0	0	0	0	0.4551	0	0	0	0	0	0	0	0	0	0	0	0
Gemycircularvirus	Gemycircularvirus sp.	0	0	0	0	0	0	0	0	0	0	0	0	0	0	0	0	0	0	0	0	0	0	0	0	0	0	0	0	0	0	0	0	0	0	0	0.4551	0	0	0	0	0	0	0	0	0	0	0	0
Ningirsuvirus	Dickeya virus Ninurta	0	0	0	0	0	0	0	0	0	0	0	0	0	0	0	0	0	0	0	0	0	0	0	0	0	0	0	0	0	0	0	0	0	0	0	0.4551	0	0	0	0	0	0	0	0	0	0	0	0
Bonnellvirus	Escherichia virus J8-65	0	0	0	0	0	0	0	0	0	0	0	0	0	0	0	0	0	0	0	0	0	0	0	0	0	0.5978	0	0	0	0	0	0	0	0	0	0	0	0	0	0	0	0	0	0	0	0	0	0
Pecentumvirus	Listeria virus LP064	0	0	0	0	0	0	0	0	0	0	0	0	0	0	0	0	0	0	0	0	0	0	0	0	0	0.2989	0	0	0	0	0	0	0	0	0	0	0	0	0	0	0	0	0	0	0	0	0	0
Pecentumvirus	Listeria virus List36	0	0	0	0	0	0	0	0	0	0	0	0	0	0	0	0	0	0	0	0	0	0	0	0	0	0.2989	0	0	0	0	0	0	0	0	0	0	0	0	0	0	0	0	0	0	0	0	0	0
Teseptimavirus	Salmonella virus Vi06	0	0	0	0	0	0	0	0	0	0	0	0	0	0	0	0	0	0	0.4046	0	0	0	0	0	0	0	0	0	0	0	0	0	0	0	0	0	0	0	0	0	0	0	0	0	0	0	0	0
Sepunavirus	Staphylococcus virus IPLAC1C	0	0	0	0	0	0	0	0	0	0	0	0	0	0	0	0	0	0	0	0	0	0	0	0	0.3988	0	0	0	0	0	0	0	0	0	0	0	0	0	0	0	0	0	0	0	0	0	0	0
Alpharetrovirus	Avian leukosis virus	0	0	0	0	0	0	0	0	0	0	0	0	0	0	0	0	0	0	0	0	0	0	0	0	0.2659	0	0	0	0	0	0	0	0	0	0	0	0	0	0	0	0	0	0	0	0	0	0	0
Kayvirus	Staphylococcus virus G15	0	0	0	0	0	0	0	0	0	0	0	0	0	0	0	0	0	0	0	0	0	0	0	0	0	0	0	0	0	0	0	0	0	0	0	0	0	0	0	0	0	0.2874	0	0	0	0	0	0
Gammapapillomavirus	Gammapapillomavirus 12	0	0	0	0	0	0	0	0	0	0	0	0	0	0	0	0	0	0	0	0	0	0	0	0	0	0	0	0	0	0	0	0	0	0	0	0	0	0.2777	0	0	0	0	0	0	0	0	0	0
Muscavirus	Musca hytrosavirus	0	0	0	0	0	0	0	0	0	0	0	0	0	0	0	0	0	0	0	0	0	0	0	0	0	0	0	0	0	0	0	0	0	0	0	0	0	0.2777	0	0	0	0	0	0	0	0	0	0
Kalppathivirus	Curvibacter virus P26059B	0	0	0	0	0	0	0	0	0	0	0	0	0	0	0	0	0	0	0	0	0	0	0	0	0	0	0	0	0	0	0	0	0.2544	0	0	0	0	0	0	0	0	0	0	0	0	0	0	0
Bracovirus	Cotesia sesamiae bracovirus	0	0	0	0	0	0	0	0	0	0	0	0	0	0	0	0	0	0	0	0	0	0	0	0	0	0	0	0	0	0	0	0	0.1272	0	0	0	0	0	0	0	0	0	0	0	0	0	0	0
Tunavirus	Shigella virus ISF001	0	0	0	0	0	0	0	0	0	0	0	0	0	0	0	0	0	0	0	0	0	0	0	0	0	0	0	0	0	0	0	0	0.1272	0	0	0	0	0	0	0	0	0	0	0	0	0	0	0
Epseptimavirus	Salmonella virus Sw2	0	0	0	0	0	0	0	0	0	0	0	0	0	0	0	0	0	0	0	0	0	0	0	0	0.1329	0	0	0	0	0	0	0	0	0	0	0	0	0	0	0	0	0	0	0	0	0	0	0
Epseptimavirus	Salmonella virus S116	0	0	0	0	0	0	0	0	0	0	0	0	0	0	0	0	0	0	0	0	0	0	0	0	0.1329	0	0	0	0	0	0	0	0	0	0	0	0	0	0	0	0	0	0	0	0	0	0	0
Pradovirus	Xanthomonas virus Xc10	0	0	0	0	0	0	0	0	0	0	0	0	0	0	0	0	0	0	0	0	0	0	0	0	0	0	0	0	0	0	0	0	0	0	0	0	0	0	0	0	0	0	0	0	0.1325	0	0	0
Jesfedecavirus	Vibrio virus JSF12	0	0	0	0	0	0	0.1921	0	0	0	0	0	0	0	0	0	0	0	0	0	0	0	0	0	0	0	0	0	0	0	0	0	0	0	0	0	0	0	0	0	0	0	0	0	0	0	0	0
Kayfunavirus	Escherichia virus IMM002	0	0	0	0	0	0	0	0	0	0	0	0	0	0	0	0	0	0	0	0	0	0	0	0	0	0	0	0	0	0	0	0	0	0	0	0	0.2242	0	0	0	0	0	0	0	0	0	0	0
Roseolovirus	Human betaherpesvirus 6B	0	0	0	0	0	0	0	0	0	0	0	0	0	0	0	0	0	0	0	0	0	0	0	0	0	0	0	0	0	0	0	0	0	0	0	0	0	0	0	0	0.2243	0	0	0	0	0	0	0
Gammapapillomavirus	Gammapapillomavirus 15	0	0	0	0	0	0	0	0	0	0	0	0	0	0	0	0	0	0	0	0	0	0	0	0	0	0	0	0	0	0	0	0	0	0	0	0	0	0	0	0	0	0	0.2425	0	0	0	0	0
Atuphduovirus	Agrobacterium virus Atuph02	0	0	0	0	0	0	0	0	0	0	0	0	0	0	0	0	0	0	0	0	0	0	0	0	0	0	0	0	0	0	0	0	0	0	0	0	0	0	0	0	0	0	0	0	0.3976	0	0	0
Mitovirus	Mitovirus sp.	0	0	0	0	0	0	0	0	0	0	0	0	0	0	0	0	0	0	0	0	0	0	0	0	0	0	0	0	0	0	0	0	0	0	0	0	0	0	0	0	0	0	0	0	0.2651	0	0	0
Przondovirus	Klebsiella virus KpV766	0	0	0	0	0	0	0	0	0	0	0	0	0	0	0	0	0	0	0	0	0	0.3394	0	0	0	0	0	0	0	0	0	0	0	0	0	0	0	0	0	0	0	0	0	0	0	0	0	0
Kayvirus	Staphylococcus virus MCE2014	0	0	0	0	0	0	0	0	0	0	0	0	0	0	0	0	0	0	0	0	0	0	0	0	0	0	0	0	0	0	0	0	0	0	0	0	0	0	0	0	0	0	0	0.3947	0	0	0	0
Ebolavirus	Zaire ebolavirus	0	0	0	0	0	0	0	0	0	0	0	0	0	0	0	0	0	0	0	0	0	0	0	0	0	0	0	0	0	0	0	0	0	0	0	0	0	0	0	0	0	0	0	0.3947	0	0	0	0
Lymphocryptovirus	Human gammaherpesvirus 4	0	0	0	0	0	0	0	0	0	0	0	0	0	0	0	0	0	0.1031	0	0	0	0	0	0	0	0	0	0	0	0	0	0	0	0	0	0	0	0	0	0	0	0	0	0.1974	0	0	0	0
Pettyvirus	Acinetobacter virus Petty	0	0	0	0	0	0	0	0	0	0	0	0	0.378	0	0	0	0	0	0	0	0	0	0	0	0	0	0	0	0	0	0	0	0	0	0	0	0	0	0	0	0	0	0	0	0	0	0	0
Chlorovirus	Only Syngen Nebraska virus 5	0	0	0	0.3957	0	0	0	0	0	0	0	0	0	0	0	0	0	0	0	0	0	0	0	0	0	0	0	0	0	0	0	0	0	0	0	0	0	0	0	0	0	0	0	0	0	0	0	0
Chlorovirus	Paramecium bursaria Chlorella virus AR158	0	0	0	0	0	0	0	0	0	0	0	0	0	0	0.4165	0	0	0	0	0	0	0	0	0	0	0	0	0	0	0	0	0	0	0	0	0	0	0	0	0	0	0	0	0	0	0	0	0
Chlorovirus	Paramecium bursaria Chlorella virus NY-2B	0	0	0	0	0	0	0	0	0	0	0	0	0	0	0.4165	0	0	0	0	0	0	0	0	0	0	0	0	0	0	0	0	0	0	0	0	0	0	0	0	0	0	0	0	0	0	0	0	0
Cytomegalovirus	Human betaherpesvirus 5	0	0	0	0	0	0	0	0	0	0	0	0	0	0.248	0	0	0	0	0	0	0.3939	0	0	0	0	0	0	0.3243	0	0	0	0	0	0	0	0	0	0	0	0	0	0	0	0	0	0	0	0
Chlorovirus	Paramecium bursaria Chlorella virus OR0704.2.2	0	0	0	0	0	0	0	0	0	0	0	0	0	0.4959	0	0	0	0	0	0	0	0	0	0	0	0	0	0	0	0	0	0	0	0	0	0	0	0	0	0	0	0	0	0	0	0	0	0
Gammapapillomavirus	Gammapapillomavirus 9	0	0	0	0	0	0	0	0	0	0	0	0	0	0.4959	0	0	0	0	0	0	0	0	0	0	0	0	0	0	0	0	0	0	0	0	0	0	0	0	0	0	0	0	0	0	0	0	0	0
Caeruleovirus	Bacillus virus BCP82	0	0	0	0	0	0	0	0	0	0	0	0	0	0.4959	0	0	0	0	0	0	0	0	0	0	0	0	0	0	0	0	0	0	0	0	0	0	0	0	0	0	0	0	0	0	0	0	0	0
Gammaretrovirus	Moloney murine sarcoma virus	0	0.3617	0	0	0	0	0	0	0	0	0	0	0	0	0	0	0	0.1031	0	0	0	0	0	0	0	0	0	0	0	0	0	0	0	0	0.3842	0	0	0	0	0	0	0	0	0	0	0	0	0
Pithovirus	Pithovirus sibericum	0	0.7233	0	0	0	0	0	0	0	0	0	0	0	0	0	0	0	0	0	0	0	0	0	0	0	0	0	0	0	0	0	0	0	0	0	0	0	0	0	0	0	0	0	0	0	0	0	0
Pandoravirus	Pandoravirus quercus	0	0.3617	0	0	0	0	0	0	0	0	0	0	0	0	0	0	0	0	0	0	0	0	0	0	0	0	0	0	0	0	0	0	0	0	0	0	0	0	0	0	0	0	0	0	0	0	0	0
Mimivirus	Mimivirus terra2	0	0	0	0	0	0	0	0	0	0	0	0	0	0	0	0	0	0	0	0	0.3939	0	0	0	0	0	0	0	0	0	0	0	0	0	0	0	0	0	0	0.374	0	0	0	0	0	0	0	0
Schiekvirus	Enterococcus virus EFP01	0	0	0	0	0	0	0	0	0	0	0	0	0	0	0	0	0	0	0	0	0	0	0	0	0	0	0	0	0	0	0	0	0	0	0	0	0	0	0	0.748	0	0	0	0	0	0	0	0
Tsarbombavirus	Bacillus virus TsarBomba	0	0	0	0	0	0	0	0	0	0	0	0	0	0	0	0	0	0.1031	0	0	0	0	0	0	0	0	0	0	0	0	0	0	0	0	0	0	0	0	0	0.374	0	0	0	0	0	0	0	0
Roseolovirus	Human betaherpesvirus 6	0	0	0	0	0	0	0	0	0	0	0	0	0	0	0	0.5582	0	0	0	0	0	0	0	0	0	0	0	0	0	0	0	0	0	0	0	0	0	0	0	0	0.2243	0	0	0	0	0	0	0
Mguuvirus	Burkholderia virus JG068	0.8087	0	0	0	0	0	0	0	0	0	0	0	0	0	0	0	0	0	0	0	0	0	0	0	0	0.2989	0	0	0	0	0	0	0	0	0	0	0	0	0	0	0	0	0	0	0	0	0	0
Lullwatervirus	Caulobacter virus Lullwater	0.8087	0	0	0	0	0	0	0	0	0	0	0	0	0	0	0	0	0	0	0	0	0	0	0	0	0	0	0	0	0	0	0	0	0	0	0	0	0	0	0	0	0	0	0	0	0	0	0
Risjevirus	Ralstonia virus RSJ2	0.4044	0	0	0	0	0	0	0	0	0	0	0	0	0	0	0	0	0	0	0	0	0	0	0	0	0	0	0	0	0	0	0	0	0	0	0	0	0	0	0	0	0	0	0	0	0	0	0
Shenzhenvirus	Aeromonas virus AhSzq1	0	0	0	0	0	0	0	0	0	0	0	0	0	0	0	0	0	0	0	0	0	0	0	0	0	0	0	0.9728	0	0	0	0	0	0	0	0	0	0	0	0	0	0	0	0	0	0	0	0
Agtrevirus	Shigella virus AG3	0	0	0	0	0	0	0	0	0	0	0	0	0	0	0	0	0	0	0	0	0	0	0	0	0	0	0	0.6485	0	0	0	0	0	0	0	0	0	0	0	0	0	0	0	0	0	0	0	0
Begomovirus	Tomato leaf curl New Delhi virus	0	0	0	0	0	0	0	0	0	0	0	0	0	0	0	0	0	0	0	0	0	0	0	0	0	0	0	0.6485	0	0	0	0	0	0	0	0	0	0	0	0	0	0	0	0	0	0	0	0
Yushanvirus	Shewanella virus Spp001	0	0	0	0	0	0	0	0	0	0	0	0	0	0	0	0	0	0	0	0	0	0	0	0	0	0	0	0.6485	0	0	0	0	0	0	0	0	0	0	0	0	0	0	0	0	0	0	0	0
Mupapillomavirus	Mupapillomavirus 2	0	0	0	0	0	0	0	0	0	0	0	0	0	0	0	0	0	0	0	0	0	0	0	0	0	0	0	0	0	0	0	0	0	0.7283	0	0.4551	0	0	0	0	0	0	0	0	0	0	0	0
Pecentumvirus	Listeria virus LP083-2	0	0	0	0	0	0	0	0	0	0	0	0	0	0	0	0	0	0	0	0	0	0	0	0	0	0	0	0	0	0	0	0	0	0.7283	0	0	0	0	0	0	0	0	0	0	0	0	0	0
Kantovirus	Pseudomonas virus C171	0	0	0	0	0	0	0	0	0	0	0	0	0	0	0	0	0	0	0	0	0	0	0	0	0	0	0	0	0	0	0	0	0	0.7283	0	0	0	0	0	0	0	0	0	0	0	0	0	0
Agtrevirus	Salmonella virus SKML39	0	0	0	0	0	0	0	0	0	0	0	0	0	0	0	0	0	0	0	0	0	0	0	0.7818	0	0	0	0	0	0	0	0	0	0	0	0	0	0	0	0	0	0	0	0	0	0	0	0
Prasinovirus	Yellowstone lake phycodnavirus 2	0	0	0	0	0	0	0	0	0	0	0	0	0	0	0	0	0	0	0	0	0	0	0	0.7818	0	0	0	0	0	0	0	0	0	0	0	0	0	0	0	0	0	0	0	0	0	0	0	0
Chlorovirus	Paramecium bursaria Chlorella virus NW665.2	0	0	0	0	0	0	0	0	0	0	0	0	0	0	0	0	0	0	0	0	0	0	0	0.7818	0	0	0	0	0	0	0	0	0	0	0	0	0	0	0	0	0	0	0	0	0	0	0	0
Kayfunavirus	Escherichia virus ZG49	0	0	0	0	0	0	0	0	0	0	0	0	0	0	0	0	0	0	0	0	0	0	0	0.7818	0	0	0	0	0	0	0	0	0	0	0	0	0	0	0	0	0	0	0	0	0	0	0	0
Harbinvirus	Lactobacillus virus Iacchus	0	0	0	0	0	0	0	0	0	0	0	0	0	0	0	0	0	0	0	0	0	0.6788	0	0	0	0	0	0	0	0	0	0	0	0	0	0	0.1121	0	0	0	0.2243	0	0	0	0	0.3824	0	0
Rhadinovirus	Common bottlenose dolphin gammaherpesvirus 1 strain Sarasota	0	0	0	0	0	0	0	0	0	0.8011	0	0	0	0	0	0	0	0	0	0	0	0	0	0	0	0	0	0	0	0	0	0	0	0	0	0	0	0	0	0	0	0	0	0	0	0	0	0
Lentivirus	Human immunodeficiency virus 1	0	0	0	0	0	0	0	0	0	0	0	0	0	0	0	0	0	0	0	0	0	0	0	0	0	0	0	0	0	0	0	0.8233	0	0	0	0	0	0	0	0	0	0	0	0	0	0	0	0
Lentivirus	Simian immunodeficiency virus	0	0	0	0	0	0	0	0	0	0	0	0	0	0	0	0	0	0	0	0	0	0	0	0	0	0.5978	0	0	0	0	0	0	0	0	0	0	0	0	0	0	0	0	0	0	0	0	0.8217	0
Kayvirus	Staphylococcus virus S253	0	0	0	0	0	0	0	0	0	0	0	0	0	0	0	0	0	0.1031	0	0	0	0	0	0	0	0.5978	0	0	0	0	0	0	0	0	0	0	0	0	0	0	0	0	0	0	0	0	0.4108	0
Atuphduovirus	Agrobacterium virus Atuph03	0	0	0	0	0	0	0	0	0	0	0	0	0	0	0	0	0	0	0	0	0	0	0	0	0	0	0.6491	0	0	0	0	0	0	0	0	0	0	0	0	0	0	0	0	0	0.5302	0	0	0
Ampunavirus	Burkholderia virus BpAMP1	0	0	0	0	0	0	0	0	0	0	0	0	0	0	0	0	0	0	0	0	0	0	0	0	0	0	0.9736	0	0	0	0	0	0	0	0	0	0	0	0	0	0	0	0	0	0	0	0	0
Pairvirus	Mesorhizobium virus Lo5R7ANS	0	2.17	0	0	0	0	0	0	0	0	0	0	0	0	0	0	0	0	0	0	0	0	0	0	0	0	0	0	0	0	0	0	0	0	0	0	0	0	0	0	0	0	0	0	0	0	0	0
Pandoravirus	Pandoravirus celtis	0	1.4467	0	0	0	0	0	0	0	0	0	0	0	0	0	0	0	0	0	0	0	0	0	0	0	0	0	0	0	0	0	0	0	0	0	0	0	0	0	0	0	0	0	0	0	0	0	0
Pandoravirus	Pandoravirus macleodensis	0	1.085	0	0	0	0	0	0	0	0	0	0	0	0	0	0	0	0	0	0	0	0	0	0	0	0	0	0	0	0	0	0	0	0	0	0	0	0	0	0	0	0	0	0	0	0	0	0
Pandoravirus	Pandoravirus neocaledonia	0	0.7233	0	0	0	0	0	0	0	0	0	0.6353	0	0	0	0	0	0	0	0	0	0	0	0	0	0	0	0	0	0	0	0	0	0	0	0	0	0	0	0	0	0	0	0	0	0	0	0
Iltovirus	Gallid alphaherpesvirus 1	0	0	0	0	0	0	0	0	0	0	0	0	0	0	0	0	0	0	1.6186	0	0	0	0	0	0	0	0	0	0	0	0	0	0	0	0	0	0	0	0	0	0	0	0	0	0	0	0	0
Betapapillomavirus	Betapapillomavirus 2	0	0	0	0	0	0	0	0	0	0	0	0	0	0	0	0	0	0	0	0	0	0	0.8062	0	0	0	0	0	0	0	0	0	0	0	1.5367	0	0	0	0	0	0	0	0	0	0	0	0	0
Gammapapillomavirus	Gammapapillomavirus 1	0	0	0	0	0	0	0	0	0	0	0	0	0	0	0	0	0	0.2063	0	0	0	0	0	0	0	0	0	0	1.6855	0	0	0	0	0	0	0	0	0	0	0	0	0	0	0	0	0	0	0
Hokovirus	Hokovirus HKV1	0	0	0	0	0	0	0	0	0	0	0	0	0	0	0	0.2791	0	0	0	0	1.5755	0	0	0	0	0	0	0	0	0	0	0	0	0	0	0	0	0	0	1.4961	0	0	0	0	0	0	0	0
Roseolovirus	Human betaherpesvirus 7	0	0	0	0	0	0	0	0	0	0	0	0	0	0	0	2.7912	0	0	0	0	0	0	0	0	0	0	0	0	0	0	0	0	0	0	0	0	0	0	0	0	0	0	0	0	0	0	0	0
Alphapolyomavirus	Human polyomavirus 5	0	0	0	0	0	0	0	0	0	0	0	0	0	0	0	0	0	0	0	0	0	0	0	0	0	0	0	0	0	0	0	0	0	0	0	0	0	0	0	0	0	2.8741	0	0	0	0	0	0
Baoshanvirus	Staphylococcus virus BS2	0	0	0	0	0	0	0	0	0	0	0	0	0	0	0	0	0	0	0	0	0	0	0	0	0	0	0	0	0	0	0	0	1.9081	0	1.5367	0.9101	0	0.4165	0	0.374	0	0	0	0	0	0	0	0
Capripoxvirus	Sheeppox virus	0	0	0	0	0	0	0	0	0	0	0	0	0	0	0	0	1.1718	0.2063	0.8093	0	1.5755	0	0.8062	0	0	1.4946	0	0.6485	0.4214	0	0	0	0	0	0	0	0	0	0	0	0	0	0	0	0	0	0	0
Intracisternal A-particles	IAP H10	0	0	0	0	0	0	0	0	0	0	0	0	0	3.9674	0	0	0	0	0	0	0	0	0	0	0	0	0	0	0	0	0	0	0	0	0	0	0	0	0	0	0	0	0	0	0	0	0	0
Mupapillomavirus	Mupapillomavirus 1	0	0	0	0	1.5478	0	0	0	0	0	0	0	0	0	0	0	0.7812	0	0	0	0	0	0	0	0.2659	0	0	1.9456	0	0	0	0	0	0	0	0	0	0	0	0	0	0	0	0	0	1.5298	0	0
Varicellovirus	Suid alphaherpesvirus 1	0	8.3185	0	0	0	0	0	0	0	0	0	0	0	0	0	0	0	0	0	0	0	0	0	0	0	0	0	0	0	0	0	0	0	0	0	0	0	0	0	0	0	0	0	0	0	0	0	0
Cypovirus	Dendrolimus cypovirus XY-2009a	0	0	0	0	0	0	0	0	0	0	0	0	0	0	0	0	0	0	0	0	0	0	0	0	0	0	0	0	0	0	0	0	0	0	0	0	0	0	12.1078	0	0	0	0	0	0	0	0	0
Flavivirus	Aroa virus	0	0	0	0	0	0	0.3843	0	0	0	0	0	0	0	0	0	0	0	0	0	0	103.857	0	0	0	0	0	0	0	0	0	0	0	0	0	0	0	0	0	0	0	0	0	0	0	0	0	0
